# “Transcriptomic Profiling Unveils Novel Therapeutic Options for Drug-Resistant Temporal Lobe Epilepsy”

**DOI:** 10.1101/2024.06.26.24309519

**Authors:** Patricia Sánchez-Jiménez, Lola Alonso-Guirado, Laura Cerrada-Gálvez, Marcos Elizalde-Horcada, Inmaculada Granero-Cremades, Paolo Maietta, Antonio Gómez-Martín, Francisco Abad-Santos, Cristina Virginia Torres-Díaz, Maria de Toledo, Natalia Frade-Porto, Patricia Gonzalez-Tarno, Paloma Pulido, María C. Ovejero-Benito

## Abstract

**Background:** Epilepsy drug treatments fail in 25-30% of patients, who then develop drug resistance. Temporal lobe epilepsy is the most prevalent subtype associated with drug resistance. Classical drug discovery is a long and extremely costly process with a high rate of failure in clinical trials. Drug repurposing is a more cost- and time-effective strategy. Hence, the main objective of this study is to propose drug candidates for the treatment of drug-resistant temporal lobe epilepsy (DR-TLE) through drug repurposing based on transcriptomic profiling.

**Methods:** Total RNA-sequencing (RNA-Seq) was performed on 45 formalin-fixed paraffin-embedded (FFPE) hippocampi of DR-TLE patients and 36 FFPE hippocampi of post-mortem biobank donors. RNA-Seq was carried out in an Illumina NovaSeq 6000 platform in 100bp paired-end. Drug repurposing based on transcriptomic analysis top candidates was performed against these databases: Pandrugs2, PharmOmics, DGIdb, ToppGene, L1000CDS^2^ and Connectivity Map.

**Results:** We found 887 genes differentially expressed between DR-TLE patients and post-mortem controls. We observed 74 potential drug candidates in at least two independent databases. Of these, we selected only the 11 which can cross the blood-brain barrier: cobimetinib, panobinostat, melphalan, rucaparib, alectinib, ponatinib, danazol, carboplatin, vandetanib, erlotinib, and gefitinib. After analyzing their safety and efficacy profile based on previous publications, we provide a list of the top 5 candidates.

**Conclusions:** We therefore propose erlotinib, danazol, rucaparib, ponatinib, and panobinostat as potential therapies for DR-TLE based on differential RNA-Seq profiling.
