## Supplementary Table 2 for "“Transcriptomic Profiling Unveils Novel Therapeutic Options for Drug-Resistant Temporal Lobe Epilepsy”"

### Sheet: A
Supplementary Table 2A) Clusters of proteins encoded by upregulated genes in drug-resistant temporal lobe epilepsy patients with respect to controls.
CLUSTER	Background genes	Nº Genes	Category	Description	Genes
1	396	9	GO Biological Process	Histone modification	HDAC7|KAT2A|TAF5L|SETD1A|TAF6L|HDAC1|DOT1L|TET3|EZH1
	75	4	COMPARTMENTS	Histone deacetylase complex	HDAC7|SETD1A|TAF6L|HDAC1
	70	4	GO Biological Process	Regulation of stem cell population maintenance	KAT2A|TAF5L|TAF6L|HDAC1
	77	4	GO Biological Process	Histone lysine methylation	SETD1A|DOT1L|TET3|EZH1
	28	3	Reactome Pathways	Notch-HLH transcription pathway	HDAC7|KAT2A|HDAC1
2	1435	7	KEGG Pathways	Metabolic pathways	CYP51A1|GFPT2|HSD17B7|CAD|TM7SF2|UPP1|HSD17B6
	43	5	UniProt Keywords	Steroid biosynthesis	CYP51A1|HSD17B7|TM7SF2|CYB5R1|CYB5R2
	46	3	KEGG Pathways	Amino sugar and nucleotide sugar metabolism	GFPT2|CYB5R1|CYB5R2
3	163	6	UniProt Keywords	Inflammatory response	NLRP3|TLR4|NFKBID|CCL3|TRIL|CCL4
	100	5	KEGG Pathways	Toll-like receptor signaling pathway	MAPK12|NFKB1|TLR4|CCL3|CCL4
	32	3	WikiPathways	Prostaglandin signaling	NFKB1|NLRP3|CCL3
	105	4	STRING Clusters	Toll-like Receptor Cascades, and Novel intracellular components of RIG-I-like receptor pathway	NFKB1|TLR4|NFKBID|TRIL
4	46	3	KEGG Pathways	Cysteine and methionine metabolism	MAT2A|BCAT2|KYAT1
5	819	6	GO Biological Process	Carboxylic acid metabolic process	ACAD11|ALDH1L1|ACSS1|HACL1|ACACB|ECI2
	103	4	STRING Clusters	Mixed, incl. Fatty acid beta-oxidation, and AMP-binding, conserved site	ACAD11|METAP1D|ACSS1|ECI2
6	44	5	Reactome Pathways	Collagen chain trimerization	COL21A1|COL5A3|COL4A5|COL16A1|COL9A3
	4	2	GO Cellular Component	Collagen type V trimer	COL5A3|COL16A1
	6	2	GO Cellular Component	FACIT collagen trimer	COL16A1|COL9A3
7	23	4	GO Biological Process	Protein localization to microtubule organizing center	WRAP73|MCPH1|CCDC14|CEP192
8	103	4	WikiPathways	Genes related to primary cilium development (based on CRISPR)	BBS2|IFT52|MKS1|IFT27
	24	3	GO Cellular Component	Intraciliary transport particle	IFT52|IFT27|TTC21A

### Sheet: B
Supplementary Table 2B) Clusters of proteins encoded by downregulated genes in drug-resistant temporal lobe epilepsy patients with respect to controls.
CLUSTER	Background genes	Nº Genes	Category	Description	Genes
1	886	8	UniProt Keywords	Calcium	GUCA1A|PPP3R1|CALM3|CABP1|SYT3|TRPV6|MCU|PPP3R2
	150	6	KEGG Pathways	Cellular senescence	SIRT1|PPP3R1|CALM3|MCU|CALML4|PPP3R2
	26	3	KEGG Pathways	Phototransduction	GUCA1A|CALM3|CALML4
	126	4	KEGG Pathways	Dopaminergic synapse	GSK3A|CALM3|PPP2CA|CALML4
	54	4	COMPARTMENTS	Protein serine/threonine phosphatase complex	PPP3R1|CALM3|PPP2CA|PPP3R2
	183	5	UniProt Keywords	Myristate	GUCA1A|PPP3R1|CDK5R2|CABP1|PPP3R2
2	179	4	COMPARTMENTS	Cytoplasmic ribonucleoprotein granule	ELAVL1|EIF4E|CELF1|HNRNPU
3	349	5	KEGG Pathways	PI3K-Akt signaling pathway	ANGPT2|MET|IGF2|JAK3|PRLR
	68	2	KEGG Pathways	Non-small cell lung cancer	MET|JAK3
4	19	3	STRING Clusters	Mixed, incl. CD4-positive, alpha-beta T cell lineage commitment, and pro-T cell differentiation	BACH2|PAX5|ETS1
	336	4	Monarch Phenotype	Eosinophil percentage of leukocytes	BACH2|TCF7|ETS1|POU2AF1
5	92	3	TISSUES	Monocyte	TREM1|FCGR3A|CD300E
