## Supplementary Table 3 for "“Transcriptomic Profiling Unveils Novel Therapeutic Options for Drug-Resistant Temporal Lobe Epilepsy”"

### Sheet: A 
Supplementary Table 3A) Drugs proposed by each database based on upregulated genes in drug-resistant temporal lobe epilepsy patients with respect to controls
CMap	L1000CDS2	PANDRUGS 2	PHARMOMICS	DGIdb	ToppGene
650_0048_9503	10006734	ABEMACICLIB	ANABOLIC	AFATINIB	1,2-DIDEOXY-D-ARABINO-HEX-1-ENOPYRANOSE
A-443654	A443654	ALPELISIB	ANTIDYSKINETIC	ALPELISIB	1,4-BIS(2-(3,5-DICHLOROPYRIDYLOXY))BENZENE
ABCB4	AG14361	ALPELISIB + FULVESTRANT	ANTIHYPERLIPIDEMIC	ANAKINRA	15D-PGJ2
ABCB6	ANISOMYCIN	ARSENIC TRIOXIDE	CIPROFLOXACIN	AXITINIB	17-AAG
ABCC5	BAY 11-7821	ASCIMINIB	DISINFECTANT	AZACITIDINE	2-PROPYLPENTANOIC ACID
ABCD3	BRD-K03829970	ASPIRIN	DNA	BELINOSTAT	AMBROXOL HYDROCHLORIDE
ABCF3	BRD-K05549170	AXITINIB	ERYTHROMYCIN	BEXAROTENE	ANTAZOLINE HYDROCHLORIDE
AC-55649	BRD-K12184916	BAZEDOXIFENE	ETHANOL	BLINATUMOMAB	BENDROFLUMETHIAZIDE
ACAA1	BRD-K23478508	BELINOSTAT	FLUPHENAZINE	BORTEZOMIB	BENZ(A)ANTHRACENE
ACACA	BRD-K35708212	BEXAROTENE	HALOPERIDOL	BOSUTINIB	BENZETHONIUM CHLORIDE
ACADM	BRD-K37865504	BINIMETINIB	NIMESULIDE	BUSULFAN	CARBARSONE
ACARBOSE	BRD-K53932786	BORTEZOMIB	NUCLEIC ACID BIOSYNTHESIS INHIBITOR	CARBOPLATIN	CEFSULODIN SODIUM SALT
ACAT1	BRD-K64058329	BOSUTINIB	OXANDROLONE	CETUXIMAB	CILOSTAZOL
ACAT2	CAM-9-027 BRD-K45399554	BRIGATINIB		CHLORAMBUCIL	CLIDINIUM BROMIDE
ACSS1	CGP-60474	CAFFEINE		CISPLATIN	CLIOQUINOL
ACTARIT	CT-200783	CARBOPLATIN		COBIMETINIB	CLOFAZIMINE
ACY-1215	CYT387	CICLOPIROX		CYCLOPHOSPHAMIDE	CYCLOBENZAPRINE HYDROCHLORIDE
ADAM15	DABRAFENIB	CISPLATIN		DACOMITINIB	CYPROTERONE ACETATE
ADCK2	DCC-2036	COBIMETINIB		DARATUMUMAB	DIHYDROSTREPTOMYCIN SULFATE
ADENOSINE	DIGITOXIN	COBIMETINIB FUMARATE		DASATINIB	DIMENHYDRINATE
ADGRA2	DIGOXIGENIN	COPANLISIB		DAUNORUBICIN	DL-PPMP
ADRA1A	DORSOMORPHIN DIHYDROCHLORIDE	DABRAFENIB		DEXAMETHASONE	ESTRADIOL
ADRBK1	EMETINE DIHYDROCHLORIDE HYDRATE (74)	DACOMITINIB		DOCETAXEL	ETHAMIVAN
AG-592	GITOXIGENIN	DANAZOL		DOXORUBICIN	FAMPROFAZONE
AGPAT2	HELVETICOSIDE	DASATINIB		ENCORAFENIB	FLUNARIZINE DIHYDROCHLORIDE
AGT	IMD 0354	DASATINIB + NILOTINIB		ERDAFITINIB	GBR 12909 DIHYDROCHLORIDE
AHRR	IMPORTAZOLE	DHA-PACLITAXEL		ERLOTINIB	GELDANAMYCIN
AIM2	INGENOL 3	DIAZOXIDE		ETOPOSIDE	GIBBERELLIC ACID
AIMP1	INGENOL 3 20-DIBENZOATE	DIGOXIN		FLUOROURACIL	LIPOPOLYSACCHARIDE
AK4	METHYLENE BLUE	DOCETAXEL		GEFITINIB	LISURIDE (S)(-)
AKR7A2	NCGC00167398-02	DUVELISIB		GEMCITABINE	MECLOFENAMIC ACID SODIUM SALT MONOHYDRATE
ALAS1	NICLOSAMIDE	ENCORAFENIB		HYDROXYUREA	MELATONIN
ALDH1B1	NNC 55-0396 DIHYDROCHLORIDE	ENTRECTINIB		IBRUTINIB	METHIONINE SULFOXIMINE (L)
ALDH3A2	PERHEXILINE MALEATE	ERDAFITINIB		IMATINIB	NIMODIPINE
ALDH3B2	PHORBOL-12-MYRISTATE-13-ACETATE (PMA)	ERIBULIN		LAPATINIB	OXAMNIQUINE
ALDH9A1	PUROMYCIN HYDROCHLORIDE	ERLOTINIB		MELPHALAN	OXETHAZAINE
ALECTINIB	QUINACRINE HYDROCHLORIDE	ESTETROL		METFORMIN	OXYBUTYNIN CHLORIDE
ALLOPURINOL	SALERMIDE	ESTRADIOL ACETATE		METHOTREXATE	PANTOTHENIC ACID CALCIUM SALT MONOHYDRATE
ALOX15	SSR 69071	ESTRADIOL BENZOATE		MITOXANTRONE	PROBENECID
ALPROSTADIL	STOCK3S-04022	ESTRADIOL DIENANTHATE		NELFINAVIR	PYRAZINAMIDE
ALW-II-49-7	TOPOTECAN HCL	ESTRADIOL PHOSPHATE		NILOTINIB	RAPAMYCIN
AMIGO3	VU0418946-2	ESTRADIOL VALERATE		NINTEDANIB	RIFAMPICIN
AMYLEINE		ESTRADIOLUM		OMACETAXINE MEPESUCCINATE	S(-)ETICLOPRIDE HYDROCHLORIDE
ANANDAMIDE		ESTRAMUSTINE		OPRELVEKIN	SERTACONAZOLE NITRATE
ANDROSTENEDIONE		ESTRAMUSTINE PHOSPHATE SODIUM		OXALIPLATIN	SILIBININ
ANKRD55		ESTROGENS, CONJUGATED		PACLITAXEL	STACHYDRINE HYDROCHLORIDE
ANXA3		ETACRYNIC ACID		PANOBINOSTAT	TRICHOSTATIN A
ANXA7		EVEROLIMUS		PAZOPANIB	TRIMETHOBENZAMIDE HYDROCHLORIDE
APOBEC3G		FINGOLIMOD		PERTUZUMAB
APOH		FISH OIL		PIRFENIDONE
ARAP1		FLUOROESTRADIOL F-18		PONATINIB
ARID4B		FLUTICASONE		RABEPRAZOLE SODIUM
ARL1		FLUTICASONE PROPIONATE		REGORAFENIB
ARMODAFINIL		FOSTAMATINIB		ROMIDEPSIN
ARNT2		FULVESTRANT		SORAFENIB
ARP-101		GEFITINIB		STREPTOZOCIN
ARPC1B		GLASDEGIB		TACROLIMUS
ARPC2		IDELALISIB		TAMOXIFEN
AS-601245		IMATINIB		THALIDOMIDE
ASA-404		IMATINIB MESYLATE		THIOGUANINE
ASH1L		INFIGRATINIB		TRAMETINIB
ASNA1		LANSOPRAZOLE		TRASTUZUMAB
ASYMMETRICAL-DIMETHYLARGININE		LAPATINIB		TRETINOIN
ATF2		LENALIDOMIDE		VANDETANIB
ATF3		LENVATINIB		VEMURAFENIB
ATOVAQUONE		LEVOTHYROXINE		VINCRISTINE
ATP1A1		LIOTHYRONINE		VORINOSTAT
ATP1A4		LIOTHYRONINE SODIUM
ATP2C1		LITHIUM
ATXN3		LITHIUM CARBONATE
AURKB		LITHIUM CITRATE
AXIN1		LITHIUM ION
AZAURIDINE		MAGNESIUM ACETATE
AZGP1		MAGNESIUM ION
B2M		MAGNESIUM LEVULINATE
B4GALT1		MEDROXYPROGESTERONE
BACCATIN-III		MEDROXYPROGESTERONE ACETATE
BARASERTIB-HQPA		MEGESTROL
BCKDHA		MELPHALAN
BCL10		METHYLTESTOSTERONE
BDH1		MIDOSTAURIN
BELINOSTAT		MINOCYCLINE
BENZTHIAZIDE		MITOTANE
BICALUTAMIDE		NERATINIB
BID		NILOTINIB
BISOPROLOL		NILOTINIB HYDROCHLORIDE MONOHYDRATE
BMI1		NINTEDANIB
BMPR1B		NINTEDANIB ESYLATE
BMS-927711		OSIMERTINIB MESYLATE
BMX		OXALIPLATIN
BRAF		PACLITAXEL
BRD-A09967919		PALBOCICLIB
BRD-A13133631		PANOBINOSTAT
BRD-A13461302		PANOBINOSTAT LACTATE
BRD-A15079084		PAZOPANIB
BRD-A16581344		PAZOPANIB HYDROCHLORIDE
BRD-A16746338		PEMIGATINIB
BRD-A20106178		PERTUZUMAB
BRD-A26595446		POMALIDOMIDE
BRD-A54632525		PONATINIB
BRD-A73929928		PONATINIB HYDROCHLORIDE
BRD-A75106577		PROGESTERONE
BRD-A81282034		RALOXIFENE
BRD-A81407814		RALOXIFENE HYDROCHLORIDE
BRD-A84066268		REGORAFENIB
BRD-K00551139		RIBOCICLIB
BRD-K00859238		RIBOCICLIB SUCCINATE
BRD-K02734624		ROMIDEPSIN
BRD-K03736784		SELPERCATINIB
BRD-K03817886		SELUMETINIB
BRD-K03829970		SEMULOPARIN
BRD-K03857568		SIROLIMUS
BRD-K04025047		SORAFENIB
BRD-K04877770		SORAFENIB TOSYLATE
BRD-K06188347		SOTORASIB
BRD-K07476834		SULFASALAZINE
BRD-K08443710		SULINDAC
BRD-K09957764		TAMOXIFEN
BRD-K10081616		TAMOXIFEN CITRATE
BRD-K11400546		TAZAROTENE
BRD-K13542161		TEMSIROLIMUS
BRD-K15358569		THALIDOMIDE
BRD-K15989099		TOREMIFENE
BRD-K16117792		TOREMIFENE CITRATE
BRD-K16233984		TRAMETINIB
BRD-K16472144		TRAMETINIB DIMETHYL SULFOXIDE
BRD-K16762525		TRASTUZUMAB
BRD-K17415526		TRETINOIN
BRD-K17910820		TRILACICLIB
BRD-K18471876		TUCATINIB
BRD-K18918854		UMBRALISIB
BRD-K19593010		VALPROIC ACID
BRD-K19629349		VANDETANIB
BRD-K19724398		VEMURAFENIB
BRD-K20170530		VENETOCLAX
BRD-K20520611		VINBLASTINE
BRD-K20601561		VINBLASTINE SULFATE
BRD-K21412601		VINCRISTINE
BRD-K21494224		VITAMIN E ACETATE
BRD-K22013971		VORINOSTAT
BRD-K22518694
BRD-K22683888
BRD-K22944564
BRD-K23875128
BRD-K24133356
BRD-K24217589
BRD-K24748809
BRD-K25746333
BRD-K27647724
BRD-K28117690
BRD-K28120222
BRD-K29054201
BRD-K29451642
BRD-K30149952
BRD-K30351863
BRD-K30520487
BRD-K30633722
BRD-K30993697
BRD-K32321439
BRD-K32680124
BRD-K33891131
BRD-K35176035
BRD-K36516410
BRD-K36596745
BRD-K37226311
BRD-K37510840
BRD-K37846922
BRD-K37977610
BRD-K38028643
BRD-K38851002
BRD-K39337865
BRD-K40138205
BRD-K40276799
BRD-K40300908
BRD-K41014695
BRD-K41173255
BRD-K41763112
BRD-K42161310
BRD-K43357772
BRD-K44932450
BRD-K45230579
BRD-K45718236
BRD-K45889441
BRD-K47098496
BRD-K47240178
BRD-K47342144
BRD-K47897830
BRD-K47943934
BRD-K48598367
BRD-K50131741
BRD-K50186544
BRD-K50746423
BRD-K51256476
BRD-K52225919
BRD-K52403701
BRD-K53566850
BRD-K55071917
BRD-K56024344
BRD-K56040567
BRD-K56379651
BRD-K56569077
BRD-K58310742
BRD-K59247792
BRD-K59460069
BRD-K60474343
BRD-K60595380
BRD-K61237522
BRD-K61623863
BRD-K61734568
BRD-K61953981
BRD-K63750851
BRD-K64391475
BRD-K65529687
BRD-K65603160
BRD-K67094066
BRD-K67174965
BRD-K67522096
BRD-K67697926
BRD-K68211814
BRD-K68552125
BRD-K68988758
BRD-K69276764
BRD-K69548259
BRD-K69768745
BRD-K70166659
BRD-K72064822
BRD-K72303429
BRD-K72381041
BRD-K73125384
BRD-K74109131
BRD-K74305673
BRD-K74430258
BRD-K74713361
BRD-K75181824
BRD-K77629773
BRD-K77987635
BRD-K79251086
BRD-K79381128
BRD-K79841204
BRD-K81031294
BRD-K81757081
BRD-K82118651
BRD-K82176364
BRD-K82374143
BRD-K82494568
BRD-K82803470
BRD-K82987299
BRD-K83691318
BRD-K84653575
BRD-K84797952
BRD-K85888199
BRD-K86693415
BRD-K89009594
BRD-K89853033
BRD-K90497082
BRD-K90864987
BRD-K91076377
BRD-K91355947
BRD-K91424547
BRD-K91834385
BRD-K92498491
BRD-K92503225
BRD-K93605482
BRD-K93662714
BRD-K93680063
BRD-K93763244
BRD-K94067270
BRD-K95041551
BRD-K95367721
BRD-K96431636
BRD-K96552587
BRD-K97114030
BRD-K97629076
BRD-K97951470
BRD-K99455613
BRD-K99808872
BRD-M00964333
BRD-M36167927
BTC
BTN1A1
BUD31
BUDESONIDE
BUFALIN
BUSULFAN
BUTACAINE
BW-180C
C16ORF5
C19ORF10
C1QBP
C-646
CACNG2
CADMIUM
CAPSAICIN
CARD10
CARD11
CASP3
CBS
CCDC134
CCL23
CCNA2
CCNB1
CCND1
CD14
CD19
CD24
CD2AP
CD2BP2
CDC2L1
CDC37
CDC42
CDC7
CDCA7L
CDHR4
CDK12
CDK13
CEP170
CETN2
CGP-12177
CHD5
CHIR-99021
CHMP6
CHR2
CHRAC1
CHRM1
CHTF8
CIAPIN1
CINOBUFAGIN
CISAPRIDE
CIT
CKS1B
CKS2
CLEC4E
CLK4
CLSTN1
CMPD-1
CNGA3
CNOT8
COASY
COL4A3BP
COQ6
COX6C
CP-93129
CPE
CRADD
CREB3L2
CRHR1
CRYL1
CSNK1E
CT-200783
CTGF
CTNNA1
CURDLAN
CXCR7
CYB561
CYB5R3
CYCLOHEXIMIDE
CYCLOHEXYLAMINE.HCL
CYPROHEPTADINE
DACINOSTAT
DALFAMPRIDINE
DANAZOL
DAP
DAPK3
DARIFENACIN
DBI
DDC
DDOST
DDX10
DDX49
DECR1
DFNB31
DHH
DHX9
DIABLO
DIGITOXIN
DIGOXIGENIN
DIGOXIN
DINACICLIB
DKK1
DMTF1
DNAJB1
DNAJB6
DNAJB9
DOCETAXEL
DONEPEZIL
DOXIFLURIDINE
DPF1
DR1
DUOXA1
DYNLL1
DYRK3
E2F1
E2F4
EFNA3
EGFR
EGLN2
EGR2
EIF2AK1
ELK3
ELLIPTICINE
EMD
EMF-SUMO1-2
EMTRICITABINE
ENPROFYLLINE
ENTINOSTAT
ENTPD6
EPHA2
EPHA6
EPHB6
EPIRIZOLE
EPLERENONE
EPOXYCHOLESTEROL
ERCC3
ESTRIOL
ETACRYNIC-ACID
ETV4
EVI2B
EYA1
FAH
FAIM2
FAM57A
FAMOTIDINE
FANCG
FASTKD3
FAVIPIRAVIR
FBXO11
FBXO21
FBXW7
FCRL1
FDXR
FEBUXOSTAT
FENTIAZAC
FFAR1
FGFR2
FGFR4
FGG
FHL1
FKBP14
FLUVOXAMINE
FOSTAMATINIB
FOXD4L3
FPGS
FTSJ1
FTSJ3
FULVESTRANT
FUSIDIC-ACID
FZD1
FZD8
GABBR2
GADD45A
GADD45B
GALETERONE
GALNT2
GALNTL5
GALR2_ALARIN
GATA3
GCK
GDC-0068
GEMIFLOXACIN
GESTRINONE
GGCX
GIMAP4
GITOXIGENIN
GJB6
GLIBENCLAMIDE
GLS
GNB1
GNG12
GOLT1B
GOT1
GPAT3
GPR113
GPR153
GPR183
GPRC5C
GRHPR
GRIK5
GRISEOFULVIN
GRK1
GRM6
GRWD1
GSK-1838705A
GSTM4
GSTT1
GTF2F2
H-9
HAPLN3
HDAC11
HDAC6
HDHD1
HES5
HIGD2A
HINT1
HKDC1
HLI-373
HMGB4
HNF4G
HONOKIOL
HSD17B2
HSF1
HSP90B1
HTATIP2
HUWE1
HYDROXYUREA
ICAM3
ICI-204448
IDE
IDH3G
IFIT5
IFNG
IGURATIMOD
IL11
IL17A
IL17C
IL1R1
IL29
IL6
IL7R
IMATINIB
INDACATEROL
ING4
INSR
INSRR
INTS1
INTS4
IRS2
ITGB8
ITPKB
ITPKC
JMJD6
KAT6A
KCNA10
KCNAB2
KDM2A
KDM5B
KDM8
KDR
KEAP1
KIN001-242
KLF10
KLF6
KLK3
KLRC2
KMT2D
KPNB1
KRAS
KRT23
KSR2
KTN1
KYNU
L-2167
L-689560
LACIDIPINE
LASP1
LCK
LE-135
LENVATINIB
LESTAURTINIB
LETERMOVIR
LEVCROMAKALIM
LEVONORGESTREL
LGALS16
LHPP
LHX4
LIMK2
LINGO3
LINSITINIB
LIPA
LISINOPRIL
LJI-308
LMNB2
LOC400301
LOMUSTINE
LORATADINE
LPL
LRAT
LRRC37A2
LRRN3
LRSAM1
LSM5
LTN1
LY75-CD302
LZIC
MAGI1
MAMLD1
MAP2K4
MAP3K12
MAPK14
MAPK1IP1L
MARS
MASP2
MBD6
MCHR2
MCM5
MCM6
MEDRYSONE
MEIS2
MEPACRINE
MERICITABINE
METERGOLINE
METTL4
MFSD2A
MGMT
MICALL1
MICONAZOLE
MIF
MIGLITOL
MILNACIPRAN
MK-0812
MK-2461
MLH1
MLLT10
MLN-4924
MOCOS
MOLINDONE
MONTELUKAST
MORF4L1
MORN1
MR-16728
MRGPRX2
MSX2
MTHFD2
MTOR
MW-MITF9
MXD3
MXI1
MYBL2
MYRICITRIN
NAA50
NAFAMOSTAT
NALTRINDOLE
NBN
NDUFA6
NDUFA8
NDUFB5
NDUFB7
NDUFB8
NEVIRAPINE
NFAM1
NFE2L2
NFKBIA
NFKBIL1
NIMODIPINE
NIZOFENONE
NKX2-6
NORGESTIMATE
NOS2
NOS3
NOTCH2NL
NPFFR2
NPM1
NPR1
NPY1R
NR5A2
NRP2
NSDHL
NT5E
NUDT14
NUDT9
NUP160
NXPE1
OCO-1112
OLPRINONE
OM-137
OR5W2
OUABAIN
P2RY2
P2RY6
PAC-1
PAF1
PAFAH1B2
PAN2
PANTOTHENIC-ACID
PARGYLINE
PARL
PARP1
PARP2
PARP4
PARTHENOLIDE
PASIREOTIDE
PBXIP1
PCI-24781
PCK1
PCLO
PCSK7
PDIK1L
PDK1
PDK3
PDPK1
PENCICLOVIR
PEX12
PF-562271
PFKFB2
PGK1
PHENFORMIN
PHENOLPHTHALEIN
PHENPROCOUMON
PHF15
PHF17
PHF21B
PHF5A
PHKA1
PHKG2
PHTF1
PHTF2
PHYKPL
PI4K2A
PIFITHRIN-MU
PIGB
PIGU
PIK3C2G
PIK3CA
PIK3CD
PIP4K2B
PIP5K1B
PIPERACILLIN
PIRENPERONE
PIT
PJ-34
PKD1
PKM
PKN1
PLA2G15
PLA2R1
PLCB4
PLEKHJ1
PLEKHM1
PMCH
PMS2P3
POLE2
POLR1C
POLR2D
POLR2F
POLR2I
POPDC3
PPIB
PPIG
PPIP5K1
PPP1CA
PPP2R2C
PPP3R2
PPP4R3A
PPT2
PRIMA-1-MET
PRKAB1
PRKACB
PRKAR1A
PRKAR2A
PRKCA
PRKCB
PRKCDBP
PRKX
PRLHR
PRLR
PRMT3
PRMT8
PROBENECID
PROPYLTHIOURACIL
PRPF38B
PRPF4
PRPSAP2
PRSS1
PTCH1
PTDSS1
PTK2
PTPN12
PTPRF
PTRH1
PTTG1
PUF60
PYCR1
QS-11
QUININE
RAB21
RACLOPRIDE
RAD54L
RAMP1
RANOLAZINE
RARA
RBBP4
RBBP6
RBFOX2
REEP5
RESMINOSTAT
RFX4
RGS18
RGS4
RGS9BP
RHOB
RIFAXIMIN
RIGOSERTIB
RIT1
RIT2
RLN1
RNASE6
RNASET2
RND3
RNF112
RNF123
RO-19-4605
RO-20-1724
RPA1
RPL13
RPL15
RPL23A
RPL37A
RPL7
RPL8
RPS10
RRP1B
RSL24D1
RX-821002
RXRB
S100A11
S100A4
S-18986
SA-1456039
SA-1459224
SA-1472321
SA-1919584
SA-3676
SA-440968
SB-683698
SCAND1
SCN9A
SDHD
SENP6
SERPINA3
SETDB1
SEW-05685
SF3B1
SHMT2
SIAH1
SIK1
SIRT7
SKIL
SLC12A9
SLC16A1
SLC16A14
SLC18A3
SLC22A18
SLC22A23
SLC22A5
SLC25A12
SLC25A13
SLC27A3
SLC4A3
SLC5A1
SLC7A1
SLC7A8
SLCO4A1
SLIRP
SMAD4
SMAD7
SMIM27
SMU1
SMURF2
SNRPA1
SNRPD1
SNU13
SNW1
SOAT2
SOCS2
SOCS4
SOFALCONE
SP3
SP5
SPATS2L
SPP-301
SPTBN1
SPTLC2
SRSF2
SRSF4
SSX1
ST-019386
ST6GALNAC2
STAT3
STK33
STK39
STMN1
STROPHANTHIDIN
STUB1
SUFU
SULBUTIAMINE
SULT2B1
SUVOREXANT
SUZ12
SV2A
SYK
SYT1
T-5345967
TARBP1
TBK1
TBL3
TBX2
TBXAS1
TCN1
TEGAFUR
TEMOPORFIN
TER-14687
TERREIC-ACID
TFAP2C
TGFBR1
TIMM17B
TIOTIDINE
TMED9
TMEM154
TMEM163
TNFAIP8L2
TNFRSF1A
TNFSF8
TOB2
TOLAZAMIDE
TOZASERTIB
TP53
TP53I3
TP53RK
TPK1
TRAF4
TRAP1
TREX1
TRIB1
TRIM32
TRIMETAZIDINE
TRIMETOZINE
TRIPELENNAMINE
TRPC5
TRRAP
TRYPTOPHAN
TSAI_VEGFA
TSC1
TSPAN4
TSPAN9
TUBA4A
TUL-XX025TFA
TXNRD1
TXNRD3
UBA52
UBE2Z
ULK3
UPB1
VAMP5
VDAC1
VDR
VICRIVIROC
VINPOCETINE
VORINOSTAT
VPS35
VRK3
W-5
WARFARIN
WIPF2
WNT7B
WRB
WYE-354
XIAP
XLOC_003782
XLOC_010102
XMD-1499
XRCC6
YAP1
YDJC
YM-976
YTHDF2
ZAFIRLUKAST
ZAP70
ZC3H12C
ZC3H4
ZFP161
ZM-39923
ZNF263
ZNF331
ZNF350
ZNF366
ZNF582
ZNF683
ZNF80
ZNHIT3
ZRSR2

### Sheet: B
Supplementary Table 3B) Selection of the drugs proposed by at least 2 different databases based on upregulated genes in drug-resistant temporal lobe epilepsy patients with respect to controls
Databases	Drugs
[Pandrugs2] and [DGIdb]:	TAMOXIFEN
[Pandrugs2] and [DGIdb]:	ALPELISIB
[Pandrugs2] and [DGIdb]:	NINTEDANIB
[Pandrugs2] and [DGIdb]:	SORAFENIB
[Pandrugs2] and [DGIdb]:	REGORAFENIB
[Pandrugs2] and [DGIdb]:	THALIDOMIDE
[Pandrugs2] and [DGIdb]:	BORTEZOMIB
[Pandrugs2] and [DGIdb]:	TRAMETINIB
[Pandrugs2] and [DGIdb]:	COBIMETINIB
[Pandrugs2] and [DGIdb]:	BEXAROTENE
[Pandrugs2] and [DGIdb]:	PANOBINOSTAT
[Pandrugs2] and [DGIdb]:	ROMIDEPSIN
[Pandrugs2] and [DGIdb]:	PACLITAXEL
[Pandrugs2] and [DGIdb]:	TRETINOIN
[Pandrugs2] and [DGIdb]:	PAZOPANIB
[Pandrugs2] and [DGIdb]:	ENCORAFENIB
[Pandrugs2] and [DGIdb]:	ERDAFITINIB
[Pandrugs2] and [DGIdb]:	CISPLATIN
[Pandrugs2] and [DGIdb]:	CARBOPLATIN
[Pandrugs2] and [DGIdb]:	ERLOTINIB
[Pandrugs2] and [DGIdb]:	MELPHALAN
[Pandrugs2] and [DGIdb]:	VANDETANIB
[Pandrugs2] and [DGIdb]:	DACOMITINIB
[Pandrugs2] and [DGIdb]:	OXALIPLATIN
[Pandrugs2] and [DGIdb]:	VINCRISTINE
[Pandrugs2] and [DGIdb]:	VEMURAFENIB
[Pandrugs2] and [DGIdb]:	GEFITINIB
[Pandrugs2] and [DGIdb]:	LAPATINIB
[Pandrugs2] and [DGIdb]:	PERTUZUMAB
[Pandrugs2] and [DGIdb]:	TRASTUZUMAB
[Pandrugs2] and [DGIdb]:	AXITINIB
[Pandrugs2] and [DGIdb]:	DASATINIB
[Pandrugs2] and [DGIdb]:	BOSUTINIB
[Pandrugs2] and [DGIdb]:	PONATINIB
[Pandrugs2] and [DGIdb]:	NILOTINIB
[Pandrugs2] and [L1000CDS2]:	DABRAFENIB
[Pandrugs2] and [CMap]:	LENVATINIB
[Pandrugs2] and [CMap]:	FULVESTRANT
[Pandrugs2] and [CMap]:	FOSTAMATINIB
[Pandrugs2] and [CMap]:	DANAZOL
[Pandrugs2] and [CMap]:	DIGOXIN
[L1000CDS2] and [CMap]:	DIGITOXIN
[L1000CDS2] and [CMap]:	DIGOXIGENIN
[L1000CDS2] and [CMap]:	GITOXIGENIN
[L1000CDS2] and [CMap]:	CT-200783
[L1000CDS2] and [CMap]:	BRD-K03829970
[DGIdb] and [CMap]:	HYDROXYUREA
[DGIdb] and [CMap]:	BUSULFAN
[ToppGene] and [CMap]:	NIMODIPINE
[ToppGene] and [CMap]:	PROBENECID
[Pandrugs2] and [DGIdb] and [CMap]:	DOCETAXEL
[Pandrugs2] and [DGIdb] and [CMap]:	VORINOSTAT
[Pandrugs2] and [DGIdb] and [CMap]:	BELINOSTAT
[Pandrugs2] and [DGIdb] and [CMap]:	IMATINIB

### Sheet: C
Supplementary Table 3C) Characteristic of the drugs proposed by at least 2 different databases based on upregulated genes in drug-resistant temporal lobe epilepsy patients with respect to controls.
DATABASES	Drug	Permeable BBB	Substrate of Pgp	PAINS	SMILES
[Pandrugs2] and [DGIdb]:	TAMOXIFEN	NO	YES	NO	CC\C(=C(/C1=CC=CC=C1)C1=CC=C(OCCN(C)C)C=C1)C1=CC=CC=C1
[Pandrugs2] and [DGIdb]:	ALPELISIB	NO	YES	NO	CC1=C(SC(NC(=O)N2CCC[C@H]2C(N)=O)=N1)C1=CC(=NC=C1)C(C)(C)C(F)(F)F
[Pandrugs2] and [DGIdb]:	NINTEDANIB	NO	YES	NO	COC(=O)C1=CC=C2C(NC(=O)\C2=C(/NC2=CC=C(C=C2)N(C)C(=O)CN2CCN(C)CC2)C2=CC=CC=C2)=C1
[Pandrugs2] and [DGIdb]:	SORAFENIB	NO	NO	NO	CNC(=O)C1=NC=CC(OC2=CC=C(NC(=O)NC3=CC(=C(Cl)C=C3)C(F)(F)F)C=C2)=C1
[Pandrugs2] and [DGIdb]:	REGORAFENIB	NO	NO	NO	CNC(=O)C1=CC(OC2=CC(F)=C(NC(=O)NC3=CC=C(Cl)C(=C3)C(F)(F)F)C=C2)=CC=N1
[Pandrugs2] and [DGIdb]:	THALIDOMIDE	NO	NO	NO	O=C1N(C2CCC(=O)NC2=O)C(=O)C2=CC=CC=C12
[Pandrugs2] and [DGIdb]:	BORTEZOMIB	NO	YES	NO	CC(C)C[C@H](NC(=O)[C@H](CC1=CC=CC=C1)NC(=O)C1=CN=CC=N1)B(O)O
[Pandrugs2] and [DGIdb]:	TRAMETINIB	NO	NO	NO	CN1C(=O)C(C)=C2N(C(=O)N(C3CC3)C(=O)C2=C1NC1=CC=C(I)C=C1F)C1=CC(NC(C)=O)=CC=C1
[Pandrugs2] and [DGIdb]:	COBIMETINIB	YES	YES	NO	OC1(CN(C1)C(=O)C1=C(NC2=C(F)C=C(I)C=C2)C(F)=C(F)C=C1)[C@@H]1CCCCN1
[Pandrugs2] and [DGIdb]:	BEXAROTENE	NO	NO	NO	CC1=CC2=C(C=C1C(=C)C1=CC=C(C=C1)C(O)=O)C(C)(C)CCC2(C)C
[Pandrugs2] and [DGIdb]:	PANOBINOSTAT	YES	YES	NO	CC1=C(CCNCC2=CC=C(\C=C\C(=O)NO)C=C2)C2=CC=CC=C2N1
[Pandrugs2] and [DGIdb]:	ROMIDEPSIN	NO	YES	NO	C\C=C1/NC(=O)[C@H]2CSSCC\C=C\[C@H](CC(=O)N[C@H](C(C)C)C(=O)N2)OC(=O)[C@@H](NC1=O)C(C)C
[Pandrugs2] and [DGIdb]:	PACLITAXEL	NO	YES	NO	[H][C@]12[C@H](OC(=O)C3=CC=CC=C3)[C@]3(O)C[C@H](OC(=O)[C@H](O)[C@@H](NC(=O)C4=CC=CC=C4)C4=CC=CC=C4)C(C)=C([C@@H](OC(C)=O)C(=O)[C@]1(C)[C@@H](O)C[C@H]1OC[C@@]21OC(C)=O)C3(C)C
[Pandrugs2] and [DGIdb]:	TRETINOIN	-	-	NO	C\C(\C=C\C1=C(C)CCCC1(C)C)=C/C=C/C(/C)=C/C(O)=O
[Pandrugs2] and [DGIdb]:	PAZOPANIB	NO	NO	NO	CN(C1=CC2=NN(C)C(C)=C2C=C1)C1=CC=NC(NC2=CC=C(C)C(=C2)S(N)(=O)=O)=N1
[Pandrugs2] and [DGIdb]:	ENCORAFENIB	NO	YES	NO	COC(=O)N[C@@H](C)CNC1=NC=CC(=N1)C1=CN(N=C1C1=CC(Cl)=CC(NS(C)(=O)=O)=C1F)C(C)C
[Pandrugs2] and [DGIdb]:	ERDAFITINIB	NO	YES	NO	COC1=CC(=CC(OC)=C1)N(CCNC(C)C)C1=CC=C2N=CC(=NC2=C1)C1=CN(C)N=C1
[Pandrugs2] and [DGIdb]:	CISPLATIN	-	-	-	[H][N]([H])([H])[Pt](Cl)(Cl)[N]([H])([H])[H]
[Pandrugs2] and [DGIdb]:	CARBOPLATIN	YES	NO	-	[H][N]([H])([H])[Pt]1(OC(=O)C2(CCC2)C(=O)O1)[N]([H])([H])[H]
[Pandrugs2] and [DGIdb]:	ERLOTINIB	YES	NO	NO	COCCOC1=CC2=C(C=C1OCCOC)C(NC1=CC(=CC=C1)C#C)=NC=N2
[Pandrugs2] and [DGIdb]:	MELPHALAN	YES	NO	NO	N[C@@H](CC1=CC=C(C=C1)N(CCCl)CCCl)C(O)=O
[Pandrugs2] and [DGIdb]:	VANDETANIB	YES	NO	NO	COC1=C(OCC2CCN(C)CC2)C=C2N=CN=C(NC3=C(F)C=C(Br)C=C3)C2=C1
[Pandrugs2] and [DGIdb]:	DACOMITINIB	NO	NO	NO	COC1=C(NC(=O)\C=C\CN2CCCCC2)C=C2C(NC3=CC(Cl)=C(F)C=C3)=NC=NC2=C1
[Pandrugs2] and [DGIdb]:	OXALIPLATIN	NO	YES	-	[H][N]1([H])[C@@H]2CCCC[C@H]2[N]([H])([H])[Pt]11OC(=O)C(=O)O1
[Pandrugs2] and [DGIdb]:	VINCRISTINE	NO	YES	NO	[H][C@@]12N3CC[C@@]11C4=C(C=C(OC)C(=C4)[C@]4(C[C@H]5C[N@](C[C@](O)(CC)C5)CCC5=C4NC4=CC=CC=C54)C(=O)OC)N(C=O)[C@@]1([H])[C@](O)([C@H](OC(C)=O)[C@]2(CC)C=CC3)C(=O)OC
[Pandrugs2] and [DGIdb]:	VEMURAFENIB	NO	NO	NO	CCCS(=O)(=O)NC1=C(F)C(C(=O)C2=CNC3=NC=C(C=C23)C2=CC=C(Cl)C=C2)=C(F)C=C1
[Pandrugs2] and [DGIdb]:	GEFITINIB	YES	NO	NO	COC1=C(OCCCN2CCOCC2)C=C2C(NC3=CC(Cl)=C(F)C=C3)=NC=NC2=C1
[Pandrugs2] and [DGIdb]:	LAPATINIB	NO	NO	NO	CS(=O)(=O)CCNCC1=CC=C(O1)C1=CC2=C(C=C1)N=CN=C2NC1=CC(Cl)=C(OCC2=CC(F)=CC=C2)C=C1
[Pandrugs2] and [DGIdb]:	PERTUZUMAB	-	-	-	-
[Pandrugs2] and [DGIdb]:	TRASTUZUMAB	-	-	-	-
[Pandrugs2] and [DGIdb]:	AXITINIB	NO	NO	NO	CNC(=O)C1=C(SC2=CC=C3C(NN=C3\C=C\C3=CC=CC=N3)=C2)C=CC=C1
[Pandrugs2] and [DGIdb]:	DASATINIB	NO	NO	NO	CC1=NC(NC2=NC=C(S2)C(=O)NC2=C(C)C=CC=C2Cl)=CC(=N1)N1CCN(CCO)CC1
[Pandrugs2] and [DGIdb]:	BOSUTINIB	NO	NO	NO	COC1=CC(NC2=C(C=NC3=CC(OCCCN4CCN(C)CC4)=C(OC)C=C23)C#N)=C(Cl)C=C1Cl
[Pandrugs2] and [DGIdb]:	PONATINIB	YES	YES	NO	CN1CCN(CC2=CC=C(NC(=O)C3=CC(C#CC4=CN=C5C=CC=NN45)=C(C)C=C3)C=C2C(F)(F)F)CC1
[Pandrugs2] and [DGIdb]:	NILOTINIB	NO	NO	NO	CC1=CN(C=N1)C1=CC(NC(=O)C2=CC=C(C)C(NC3=NC=CC(=N3)C3=CN=CC=C3)=C2)=CC(=C1)C(F)(F)F
[Pandrugs2] and [DGIdb] and [CMap]:	VORINOSTAT	NO	NO	NO	ONC(=O)CCCCCCC(=O)NC1=CC=CC=C1
[Pandrugs2] and [L1000CDS2]:	DABRAFENIB	NO	NO	NO	CC(C)(C)C1=NC(=C(S1)C1=NC(N)=NC=C1)C1=C(F)C(NS(=O)(=O)C2=C(F)C=CC=C2F)=CC=C1
[Pandrugs2] and [CMap]:	LENVATINIB	NO	YES	NO	COC1=C(C=C2C(OC3=CC=C(NC(=O)NC4CC4)C(Cl)=C3)=CC=NC2=C1)C(N)=O
[Pandrugs2] and [CMap]:	FULVESTRANT	NO	YES	NO	[H][C@@]12CC[C@H](O)[C@@]1(C)CC[C@]1([H])C3=CC=C(O)C=C3C[C@@H](CCCCCCCCCS(=O)CCCC(F)(F)C(F)(F)F)[C@@]21[H]
[Pandrugs2] and [CMap]:	FOSTAMATINIB	NO	YES	NO	COC1=CC(NC2=NC=C(F)C(NC3=NC4=C(OC(C)(C)C(=O)N4COP(O)(O)=O)C=C3)=N2)=CC(OC)=C1OC
[Pandrugs2] and [CMap]:	DANAZOL	YES	YES	NO	[H][C@@]12CC[C@@](O)(C#C)[C@@]1(C)CC[C@@]1([H])[C@@]2([H])CCC2=CC3=C(C[C@]12C)C=NO3
[Pandrugs2] and [CMap]:	DIGOXIN	-	-	NO	[H][C@]12CC[C@]3([H])[C@]([H])(C[C@@H](O)[C@]4(C)[C@H](CC[C@]34O)C3=CC(=O)OC3)[C@@]1(C)CC[C@@H](C2)O[C@H]1C[C@H](O)[C@H](O[C@H]2C[C@H](O)[C@H](O[C@H]3C[C@H](O)[C@H](O)[C@@H](C)O3)[C@@H](C)O2)[C@@H](C)O1
[Pandrugs2] and [DGIdb] and [CMap]:	DOCETAXEL	NO	YES	NO	[H][C@@]1(C[C@@]2(O)[C@@H](OC(=O)C3=CC=CC=C3)[C@]3([H])[C@@]4(CO[C@@H]4C[C@H](O)[C@@]3(C)C(=O)[C@H](O)C(=C1C)C2(C)C)OC(C)=O)OC(=O)[C@H](O)[C@@H](NC(=O)OC(C)(C)C)C1=CC=CC=C1
[Pandrugs2] and [DGIdb] and [CMap]:	VORINOSTAT	NO	NO	NO	ONC(=O)CCCCCCC(=O)NC1=CC=CC=C1
[Pandrugs2] and [DGIdb] and [CMap]:	BELINOSTAT	NO	NO	NO	ONC(=O)\C=C\C1=CC=CC(=C1)S(=O)(=O)NC1=CC=CC=C1
[Pandrugs2] and [DGIdb] and [CMap]:	IMATINIB	NO	YES	NO	CN1CCN(CC2=CC=C(C=C2)C(=O)NC2=CC(NC3=NC=CC(=N3)C3=CN=CC=C3)=C(C)C=C2)CC1
[L1000CDS2] and [CMap]:	DIGITOXIN	NO	YES	NO	[H][C@@]1(CC[C@]2(O)[C@]3([H])CC[C@]4([H])C[C@H](CC[C@]4(C)[C@@]3([H])CC[C@]12C)O[C@H]1C[C@H](O)[C@H](O[C@H]2C[C@H](O)[C@H](O[C@H]3C[C@H](O)[C@H](O)[C@@H](C)O3)[C@@H](C)O2)[C@@H](C)O1)C1=CC(=O)OC1
[L1000CDS2] and [CMap]:	DIGOXIGENIN	NO	YES	NO	[H][C@@]1(CC[C@]2(O)[C@]3([H])CC[C@]4([H])C[C@@H](O)CC[C@]4(C)[C@@]3([H])C[C@@H](O)[C@]12C)C1=CC(=O)OC1
[L1000CDS2] and [CMap]:	GITOXIGENIN	-	-	-	-
[L1000CDS2] and [CMap]:	CT-200783	-	-	-	-
[L1000CDS2] and [CMap]:	BRD-K03829970	-	-	-	-
[DGIdb] and [CMap]:	HYDROXYUREA	NO	NO		NC(=O)NO
[DGIdb] and [CMap]:	BUSULFAN	NO	NO	NO	CS(=O)(=O)OCCCCOS(C)(=O)=O
[ToppGene] and [CMap]:	NIMODIPINE	NO	NO	NO	COCCOC(=O)C1=C(C)NC(C)=C(C1C1=CC(=CC=C1)[N+]([O-])=O)C(=O)OC(C)C
[ToppGene] and [CMap]:	PROBENECID	NO	NO	NO	CCCN(CCC)S(=O)(=O)C1=CC=C(C=C1)C(O)=O

### Sheet: D
Supplementary Table 3D) Drugs proposed by each database based on downregulated genes in drug-resistant temporal lobe epilepsy patients with respect to controls.
CMap	L1000CDS2	PANDRUGS2	PHARMOMICS	DGIdb
650_0048_9503	10006734	ABEMACICLIB	ABIRATERONE	AFATINIB
A-443654	A443654	AFATINIB	AFATINIB	ALPELISIB
ABCB4	AG14361	ALDESLEUKIN	ALKYLATING AGENT	ANASTROZOLE
ABCB6	ANISOMYCIN	ALECTINIB	AMP KINASE ACTIVATOR	ATEZOLIZUMAB
ABCC5	BAY 11-7821	ALPELISIB	ANALGESIC	BEVACIZUMAB
ABCD3	BRD-K03829970	ALPELISIB + FULVESTRANT	ANGIOGENESIS INHIBITOR	CABAZITAXEL
ABCF3	BRD-K05549170	AMIVANTAMAB	ANGIOTENSIN II RECEPTOR ANTAGONIST	CAPECITABINE
AC-55649	BRD-K12184916	BEVACIZUMAB	ANTHELMINTIC	CARBOPLATIN
ACAA1	BRD-K23478508	BEVACIZUMAB 111IN	ANTI-ALPHA4ORBETA7 INTEGRIN ANTIBODY	CERITINIB
ACACA	BRD-K35708212	BINIMETINIB	ANTIBACTERIAL	CETUXIMAB
ACADM	BRD-K37865504	BORTEZOMIB	ANTI-CD20 ANTIBODY	CISPLATIN
ACARBOSE	BRD-K53932786	BRIGATINIB	ANTICOAGULANT	CYCLOPHOSPHAMIDE
ACAT1	BRD-K64058329	CABOZANTINIB	ANTIDEPRESSANT	DABRAFENIB
ACAT2	CAM-9-027 BRD-K45399554	CABOZANTINIB S-MALATE	ANTIDIABETIC	DASATINIB
ACSS1	CGP-60474	CAPECITABINE	ANTIHYPERTENSIVE	DECITABINE
ACTARIT	CT-200783	CAPMATINIB	ANTI-IL-17A RECEPTOR ANTIBODY	DOCETAXEL
ACY-1215	CYT387	CARBOPLATIN	ANTI-INFLAMMATORY	DOXORUBICIN
ADAM15	DABRAFENIB	CERITINIB	ANTIMETABOLITE	ENCORAFENIB
ADCK2	DCC-2036	CETUXIMAB	ANTIMITOTIC	ERLOTINIB
ADENOSINE	DIGITOXIN	COBIMETINIB	ANTINEOPLASTIC	ETOPOSIDE
ADGRA2	DIGOXIGENIN	COBIMETINIB FUMARATE	ANTIPRURITIC	FINASTERIDE
ADRA1A	DORSOMORPHIN DIHYDROCHLORIDE	COPANLISIB	ANTIRHEUMATIC	FLUOROURACIL
ADRBK1	EMETINE DIHYDROCHLORIDE HYDRATE (74)	CRIZOTINIB	ANTISECRETORY	FULVESTRANT
AG-592	GITOXIGENIN	DABRAFENIB	ANTISEPTIC	GEFITINIB
AGPAT2	HELVETICOSIDE	DABRAFENIB + TRAMETINIB	ANTI-TNF-ALPHA ANTIBODY	GEMCITABINE
AGT	IMD 0354	DABRAFENIB MESYLATE	ANTI-ULCERATIVE	HYDROXYUREA
AHRR	IMPORTAZOLE	DACOMITINIB	ANTIVIRAL	IMATINIB
AIM2	INGENOL 3	DAROLUTAMIDE	ARSENIC TRIOXIDE	IRINOTECAN
AIMP1	INGENOL 3 20-DIBENZOATE	DHA-PACLITAXEL	ASPARAGINASE	LAPATINIB
AK4	METHYLENE BLUE	DIAZOXIDE	BETA1-ADRENERGIC RECEPTOR ANTAGONIST	LEUCOVORIN
AKR7A2	NCGC00167398-02	DOCETAXEL	BEXAROTENE	LOVASTATIN
ALAS1	NICLOSAMIDE	DUVELISIB	BRAF KINASE INHIBITOR	METHOTREXATE
ALDH1B1	NNC 55-0396 DIHYDROCHLORIDE	ENCORAFENIB	BRODALUMAB	OLAPARIB
ALDH3A2	PERHEXILINE MALEATE	ENCORAFENIB + PANITUMUMAB	CARBOPLATIN	OSIMERTINIB
ALDH3B2	PHORBOL-12-MYRISTATE-13-ACETATE (PMA)	ENTRECTINIB	CELL MEMBRANE FUNCTION INHIBITOR	OXALIPLATIN
ALDH9A1	PUROMYCIN HYDROCHLORIDE	ERIBULIN	CHELATING AGENT	PACLITAXEL
ALECTINIB	QUINACRINE HYDROCHLORIDE	ERLOTINIB	CHLORHEXIDINE	PALBOCICLIB
ALLOPURINOL	SALERMIDE	ESTRADIOL BENZOATE	CLOPIDOGREL	PANITUMUMAB
ALOX15	SSR 69071	ESTRADIOL DIENANTHATE	DECITABINE	PAZOPANIB
ALPROSTADIL	STOCK3S-04022	ESTRADIOL PHOSPHATE	DEFERASIROX	PONATINIB
ALW-II-49-7	TOPOTECAN HCL	ESTRADIOL VALERATE	DEXAMETHASONE	PREDNISOLONE
AMIGO3	VU0418946-2	ESTRADIOLUM	DOCETAXEL	RITUXIMAB
AMYLEINE		ESTRAMUSTINE	ETANERCEPT	RUCAPARIB
ANANDAMIDE		ESTRAMUSTINE PHOSPHATE SODIUM	ETONOGESTREL	SIROLIMUS
ANDROSTENEDIONE		ESTROGENS, CONJUGATED	FLUOXETINE	SORAFENIB
ANKRD55		FLUOROURACIL	FLUVASTATIN	TAMOXIFEN
ANXA3		FOLINIC ACID	GLUCOCORTICOID RECEPTOR AGONIST	THALIDOMIDE
ANXA7		FULVESTRANT	GLUCOSE	TOCILIZUMAB
APOBEC3G		GEFITINIB	GLUTAMINE	TOPOTECAN
APOH		HYDROXYPROGESTERONE CAPROATE	HYDROCORTISONE	TRAMETINIB
ARAP1		IDELALISIB	HYPOGLYCEMIC	TRASTUZUMAB
ARID4B		IMATINIB	IMMUNOSUPPRESSANT	VANDETANIB
ARL1		INFIGRATINIB	INFLIXIMAB	VEMURAFENIB
ARMODAFINIL		LAPATINIB	INOSINE MONOPHOSPHATE DEHYDROGENASE INHIBITOR	VINCRISTINE
ARNT2		LENALIDOMIDE	INTEGRIN RECEPTOR ANTAGONIST
ARP-101		LEVOTHYROXINE	IODINE
ARPC1B		LIOTHYRONINE	IXABEPILONE
ARPC2		LIOTHYRONINE SODIUM	LENALIDOMIDE
AS-601245		MEGESTROL	LOSARTAN
ASA-404		MEGESTROL ACETATE	MELPHALAN
ASH1L		MERELETINIB	METFORMIN
ASNA1		METHYLTESTOSTERONE	METOPROLOL
ASYMMETRICAL-DIMETHYLARGININE		MITOTANE	MOMETASONE
ATF2		MOBOCERTINIB	MONOAMINE OXIDASE INHIBITOR
ATF3		NERATINIB	MTOR INHIBITOR
ATOVAQUONE		NINTEDANIB	MYCOPHENOLIC ACID
ATP1A1		OLAPARIB	NILOTINIB
ATP1A4		OXALIPLATIN	NITROFURANTOIN
ATP2C1		PACLITAXEL	OCTREOTIDE
ATXN3		PALBOCICLIB	OSTEOPOROSIS AGENT
AURKB		PANITUMUMAB	OXALIPLATIN
AXIN1		PAZOPANIB	PARATHYROID HORMONE
AZAURIDINE		POMALIDOMIDE	PARATHYROID HORMONE RECEPTOR AGONIST
AZGP1		RALOXIFENE	PHENYLBUTAZONE
B2M		RALOXIFENE HYDROCHLORIDE	PIDILIZUMAB
B4GALT1		REGORAFENIB	PLATELET AGGREGATION INHIBITOR
BACCATIN-III		RIBOCICLIB	POMALIDOMIDE
BARASERTIB-HQPA		RIBOCICLIB SUCCINATE	PURINERGIC RECEPTOR P2Y12 ANTAGONIST
BCKDHA		RIPRETINIB	PYRVINIUM PAMOATE
BCL10		SORAFENIB	RALOXIFENE
BDH1		SORAFENIB TOSYLATE	RECEPTOR TYROSINE KINASE INHIBITOR
BELINOSTAT		SOTORASIB	REVERSE TRANSCRIPTASE INHIBITOR
BENZTHIAZIDE		TAMOXIFEN	RIBOFLAVIN
BICALUTAMIDE		TAMOXIFEN CITRATE	RITUXIMAB
BID		TEPOTINIB	SELECTIVE ESTROGEN RECEPTOR MODULATOR
BISOPROLOL		THALIDOMIDE	SELECTIVE SEROTONIN REUPTAKE INHIBITOR
BMI1		TIVOZANIB	SOMATOSTATIN RECEPTOR AGONIST
BMPR1B		TOREMIFENE	SORAFENIB
BMS-927711		TOREMIFENE CITRATE	SUNITINIB
BMX		TRAMETINIB	TEMSIROLIMUS
BRAF		TRAMETINIB DIMETHYL SULFOXIDE	TNF RECEPTOR ANTAGONIST
BRD-A09967919		TRASTUZUMAB	TNF-ALPHA INHIBITOR
BRD-A13133631		TRETINOIN	TRABECTEDIN
BRD-A13461302		UMBRALISIB	TRANYLCYPROMINE
BRD-A15079084		VANDETANIB	TUBULIN DEPOLYMERIZATION INHIBITOR
BRD-A16581344		VEMURAFENIB	VALPROIC
BRD-A16746338		VENETOCLAX	VASODILATOR
BRD-A20106178		VINBLASTINE	VEDOLIZUMAB
BRD-A26595446		VINBLASTINE SULFATE	VEMURAFENIB
BRD-A54632525		ZANUBRUTINIB	VORINOSTAT
BRD-A73929928		ZIV-AFLIBERCEPT	ZIDOVUDINE
BRD-A75106577		RUCAPARIB
BRD-A81282034		ACALABRUTINIB
BRD-A81407814		IBRUTINIB
BRD-A84066268		BOSUTINIB
BRD-K00551139		ASPIRIN
BRD-K00859238		FOSTAMATINIB
BRD-K02734624		SEMULOPARIN
BRD-K03736784		DASATINIB
BRD-K03817886		SULFASALAZINE
BRD-K03829970		CAFFEINE
BRD-K03857568		ARSENIC TRIOXIDE
BRD-K04025047		FISH OIL
BRD-K04877770		MINOCYCLINE
BRD-K06188347		PONATINIB
BRD-K07476834		SULINDAC
BRD-K08443710		PACRITINIB
BRD-K09957764		LITHIUM CARBONATE
BRD-K10081616		ADALIMUMAB
BRD-K11400546		ETANERCEPT
BRD-K13542161		INFLIXIMAB
BRD-K15358569		CARVEDILOL
BRD-K15989099		LANSOPRAZOLE
BRD-K16117792		TRILACICLIB
BRD-K16233984		RUXOLITINIB
BRD-K16472144		SPIRONOLACTONE
BRD-K16762525		LITHIUM CITRATE
BRD-K17415526		LITHIUM ION
BRD-K17910820		LITHIUM
BRD-K18471876		MIDOSTAURIN
BRD-K18918854		PROGESTERONE
BRD-K19593010		GOLIMUMAB
BRD-K19629349		RANIBIZUMAB
BRD-K19724398		AFLIBERCEPT
BRD-K20170530		CEFAZOLIN
BRD-K20520611		CHLOROQUINE
BRD-K20601561		COPPER
BRD-K21412601		CERTOLIZUMAB
BRD-K21494224		PENTOXIFYLLINE
BRD-K22013971		TIRBANIBULIN
BRD-K22518694		CAPTOPRIL
BRD-K22683888		CANAKINUMAB
BRD-K22944564		DIGOXIN
BRD-K23875128		MIFEPRISTONE
BRD-K24133356		TAZAROTENE
BRD-K24217589		NATALIZUMAB
BRD-K24748809		DANAZOL
BRD-K25746333		ISOTRETINOIN
BRD-K27647724		BAZEDOXIFENE
BRD-K28117690		SILTUXIMAB
BRD-K28120222		VEDOLIZUMAB
BRD-K29054201		ESTRADIOL ACETATE
BRD-K29451642		MEDROXYPROGESTERONE
BRD-K30149952		MEDROXYPROGESTERONE ACETATE
BRD-K30351863		CICLOPIROX
BRD-K30520487		ESTETROL
BRD-K30633722		ETACRYNIC ACID
BRD-K30993697		FLUOROESTRADIOL F-18
BRD-K32321439		FLUTICASONE
BRD-K32680124		FLUTICASONE PROPIONATE
BRD-K33891131		MAGNESIUM ACETATE
BRD-K35176035		MAGNESIUM ION
BRD-K36516410		MAGNESIUM LEVULINATE
BRD-K36596745		TILDRAKIZUMAB
BRD-K37226311		ULIPRISTAL ACETATE
BRD-K37510840		VITAMIN E ACETATE
BRD-K37846922
BRD-K37977610
BRD-K38028643
BRD-K38851002
BRD-K39337865
BRD-K40138205
BRD-K40276799
BRD-K40300908
BRD-K41014695
BRD-K41173255
BRD-K41763112
BRD-K42161310
BRD-K43357772
BRD-K44932450
BRD-K45230579
BRD-K45718236
BRD-K45889441
BRD-K47098496
BRD-K47240178
BRD-K47342144
BRD-K47897830
BRD-K47943934
BRD-K48598367
BRD-K50131741
BRD-K50186544
BRD-K50746423
BRD-K51256476
BRD-K52225919
BRD-K52403701
BRD-K53566850
BRD-K55071917
BRD-K56024344
BRD-K56040567
BRD-K56379651
BRD-K56569077
BRD-K58310742
BRD-K59247792
BRD-K59460069
BRD-K60474343
BRD-K60595380
BRD-K61237522
BRD-K61623863
BRD-K61734568
BRD-K61953981
BRD-K63750851
BRD-K64391475
BRD-K65529687
BRD-K65603160
BRD-K67094066
BRD-K67174965
BRD-K67522096
BRD-K67697926
BRD-K68211814
BRD-K68552125
BRD-K68988758
BRD-K69276764
BRD-K69548259
BRD-K69768745
BRD-K70166659
BRD-K72064822
BRD-K72303429
BRD-K72381041
BRD-K73125384
BRD-K74109131
BRD-K74305673
BRD-K74430258
BRD-K74713361
BRD-K75181824
BRD-K77629773
BRD-K77987635
BRD-K79251086
BRD-K79381128
BRD-K79841204
BRD-K81031294
BRD-K81757081
BRD-K82118651
BRD-K82176364
BRD-K82374143
BRD-K82494568
BRD-K82803470
BRD-K82987299
BRD-K83691318
BRD-K84653575
BRD-K84797952
BRD-K85888199
BRD-K86693415
BRD-K89009594
BRD-K89853033
BRD-K90497082
BRD-K90864987
BRD-K91076377
BRD-K91355947
BRD-K91424547
BRD-K91834385
BRD-K92498491
BRD-K92503225
BRD-K93605482
BRD-K93662714
BRD-K93680063
BRD-K93763244
BRD-K94067270
BRD-K95041551
BRD-K95367721
BRD-K96431636
BRD-K96552587
BRD-K97114030
BRD-K97629076
BRD-K97951470
BRD-K99455613
BRD-K99808872
BRD-M00964333
BRD-M36167927
BTC
BTN1A1
BUD31
BUDESONIDE
BUFALIN
BUSULFAN
BUTACAINE
BW-180C
C16ORF5
C19ORF10
C1QBP
C-646
CACNG2
CADMIUM
CAPSAICIN
CARD10
CARD11
CASP3
CBS
CCDC134
CCL23
CCNA2
CCNB1
CCND1
CD14
CD19
CD24
CD2AP
CD2BP2
CDC2L1
CDC37
CDC42
CDC7
CDCA7L
CDHR4
CDK12
CDK13
CEP170
CETN2
CGP-12177
CHD5
CHIR-99021
CHMP6
CHR2
CHRAC1
CHRM1
CHTF8
CIAPIN1
CINOBUFAGIN
CISAPRIDE
CIT
CKS1B
CKS2
CLEC4E
CLK4
CLSTN1
CMPD-1
CNGA3
CNOT8
COASY
COL4A3BP
COQ6
COX6C
CP-93129
CPE
CRADD
CREB3L2
CRHR1
CRYL1
CSNK1E
CT-200783
CTGF
CTNNA1
CURDLAN
CXCR7
CYB561
CYB5R3
CYCLOHEXIMIDE
CYCLOHEXYLAMINE.HCL
CYPROHEPTADINE
DACINOSTAT
DALFAMPRIDINE
DANAZOL
DAP
DAPK3
DARIFENACIN
DBI
DDC
DDOST
DDX10
DDX49
DECR1
DFNB31
DHH
DHX9
DIABLO
DIGITOXIN
DIGOXIGENIN
DIGOXIN
DINACICLIB
DKK1
DMTF1
DNAJB1
DNAJB6
DNAJB9
DOCETAXEL
DONEPEZIL
DOXIFLURIDINE
DPF1
DR1
DUOXA1
DYNLL1
DYRK3
E2F1
E2F4
EFNA3
EGFR
EGLN2
EGR2
EIF2AK1
ELK3
ELLIPTICINE
EMD
EMF-SUMO1-2
EMTRICITABINE
ENPROFYLLINE
ENTINOSTAT
ENTPD6
EPHA2
EPHA6
EPHB6
EPIRIZOLE
EPLERENONE
EPOXYCHOLESTEROL
ERCC3
ESTRIOL
ETACRYNIC-ACID
ETV4
EVI2B
EYA1
FAH
FAIM2
FAM57A
FAMOTIDINE
FANCG
FASTKD3
FAVIPIRAVIR
FBXO11
FBXO21
FBXW7
FCRL1
FDXR
FEBUXOSTAT
FENTIAZAC
FFAR1
FGFR2
FGFR4
FGG
FHL1
FKBP14
FLUVOXAMINE
FOSTAMATINIB
FOXD4L3
FPGS
FTSJ1
FTSJ3
FULVESTRANT
FUSIDIC-ACID
FZD1
FZD8
GABBR2
GADD45A
GADD45B
GALETERONE
GALNT2
GALNTL5
GALR2_ALARIN
GATA3
GCK
GDC-0068
GEMIFLOXACIN
GESTRINONE
GGCX
GIMAP4
GITOXIGENIN
GJB6
GLIBENCLAMIDE
GLS
GNB1
GNG12
GOLT1B
GOT1
GPAT3
GPR113
GPR153
GPR183
GPRC5C
GRHPR
GRIK5
GRISEOFULVIN
GRK1
GRM6
GRWD1
GSK-1838705A
GSTM4
GSTT1
GTF2F2
H-9
HAPLN3
HDAC11
HDAC6
HDHD1
HES5
HIGD2A
HINT1
HKDC1
HLI-373
HMGB4
HNF4G
HONOKIOL
HSD17B2
HSF1
HSP90B1
HTATIP2
HUWE1
HYDROXYUREA
ICAM3
ICI-204448
IDE
IDH3G
IFIT5
IFNG
IGURATIMOD
IL11
IL17A
IL17C
IL1R1
IL29
IL6
IL7R
IMATINIB
INDACATEROL
ING4
INSR
INSRR
INTS1
INTS4
IRS2
ITGB8
ITPKB
ITPKC
JMJD6
KAT6A
KCNA10
KCNAB2
KDM2A
KDM5B
KDM8
KDR
KEAP1
KIN001-242
KLF10
KLF6
KLK3
KLRC2
KMT2D
KPNB1
KRAS
KRT23
KSR2
KTN1
KYNU
L-2167
L-689560
LACIDIPINE
LASP1
LCK
LE-135
LENVATINIB
LESTAURTINIB
LETERMOVIR
LEVCROMAKALIM
LEVONORGESTREL
LGALS16
LHPP
LHX4
LIMK2
LINGO3
LINSITINIB
LIPA
LISINOPRIL
LJI-308
LMNB2
LOC400301
LOMUSTINE
LORATADINE
LPL
LRAT
LRRC37A2
LRRN3
LRSAM1
LSM5
LTN1
LY75-CD302
LZIC
MAGI1
MAMLD1
MAP2K4
MAP3K12
MAPK14
MAPK1IP1L
MARS
MASP2
MBD6
MCHR2
MCM5
MCM6
MEDRYSONE
MEIS2
MEPACRINE
MERICITABINE
METERGOLINE
METTL4
MFSD2A
MGMT
MICALL1
MICONAZOLE
MIF
MIGLITOL
MILNACIPRAN
MK-0812
MK-2461
MLH1
MLLT10
MLN-4924
MOCOS
MOLINDONE
MONTELUKAST
MORF4L1
MORN1
MR-16728
MRGPRX2
MSX2
MTHFD2
MTOR
MW-MITF9
MXD3
MXI1
MYBL2
MYRICITRIN
NAA50
NAFAMOSTAT
NALTRINDOLE
NBN
NDUFA6
NDUFA8
NDUFB5
NDUFB7
NDUFB8
NEVIRAPINE
NFAM1
NFE2L2
NFKBIA
NFKBIL1
NIMODIPINE
NIZOFENONE
NKX2-6
NORGESTIMATE
NOS2
NOS3
NOTCH2NL
NPFFR2
NPM1
NPR1
NPY1R
NR5A2
NRP2
NSDHL
NT5E
NUDT14
NUDT9
NUP160
NXPE1
OCO-1112
OLPRINONE
OM-137
OR5W2
OUABAIN
P2RY2
P2RY6
PAC-1
PAF1
PAFAH1B2
PAN2
PANTOTHENIC-ACID
PARGYLINE
PARL
PARP1
PARP2
PARP4
PARTHENOLIDE
PASIREOTIDE
PBXIP1
PCI-24781
PCK1
PCLO
PCSK7
PDIK1L
PDK1
PDK3
PDPK1
PENCICLOVIR
PEX12
PF-562271
PFKFB2
PGK1
PHENFORMIN
PHENOLPHTHALEIN
PHENPROCOUMON
PHF15
PHF17
PHF21B
PHF5A
PHKA1
PHKG2
PHTF1
PHTF2
PHYKPL
PI4K2A
PIFITHRIN-MU
PIGB
PIGU
PIK3C2G
PIK3CA
PIK3CD
PIP4K2B
PIP5K1B
PIPERACILLIN
PIRENPERONE
PIT
PJ-34
PKD1
PKM
PKN1
PLA2G15
PLA2R1
PLCB4
PLEKHJ1
PLEKHM1
PMCH
PMS2P3
POLE2
POLR1C
POLR2D
POLR2F
POLR2I
POPDC3
PPIB
PPIG
PPIP5K1
PPP1CA
PPP2R2C
PPP3R2
PPP4R3A
PPT2
PRIMA-1-MET
PRKAB1
PRKACB
PRKAR1A
PRKAR2A
PRKCA
PRKCB
PRKCDBP
PRKX
PRLHR
PRLR
PRMT3
PRMT8
PROBENECID
PROPYLTHIOURACIL
PRPF38B
PRPF4
PRPSAP2
PRSS1
PTCH1
PTDSS1
PTK2
PTPN12
PTPRF
PTRH1
PTTG1
PUF60
PYCR1
QS-11
QUININE
RAB21
RACLOPRIDE
RAD54L
RAMP1
RANOLAZINE
RARA
RBBP4
RBBP6
RBFOX2
REEP5
RESMINOSTAT
RFX4
RGS18
RGS4
RGS9BP
RHOB
RIFAXIMIN
RIGOSERTIB
RIT1
RIT2
RLN1
RNASE6
RNASET2
RND3
RNF112
RNF123
RO-19-4605
RO-20-1724
RPA1
RPL13
RPL15
RPL23A
RPL37A
RPL7
RPL8
RPS10
RRP1B
RSL24D1
RX-821002
RXRB
S100A11
S100A4
S-18986
SA-1456039
SA-1459224
SA-1472321
SA-1919584
SA-3676
SA-440968
SB-683698
SCAND1
SCN9A
SDHD
SENP6
SERPINA3
SETDB1
SEW-05685
SF3B1
SHMT2
SIAH1
SIK1
SIRT7
SKIL
SLC12A9
SLC16A1
SLC16A14
SLC18A3
SLC22A18
SLC22A23
SLC22A5
SLC25A12
SLC25A13
SLC27A3
SLC4A3
SLC5A1
SLC7A1
SLC7A8
SLCO4A1
SLIRP
SMAD4
SMAD7
SMIM27
SMU1
SMURF2
SNRPA1
SNRPD1
SNU13
SNW1
SOAT2
SOCS2
SOCS4
SOFALCONE
SP3
SP5
SPATS2L
SPP-301
SPTBN1
SPTLC2
SRSF2
SRSF4
SSX1
ST-019386
ST6GALNAC2
STAT3
STK33
STK39
STMN1
STROPHANTHIDIN
STUB1
SUFU
SULBUTIAMINE
SULT2B1
SUVOREXANT
SUZ12
SV2A
SYK
SYT1
T-5345967
TARBP1
TBK1
TBL3
TBX2
TBXAS1
TCN1
TEGAFUR
TEMOPORFIN
TER-14687
TERREIC-ACID
TFAP2C
TGFBR1
TIMM17B
TIOTIDINE
TMED9
TMEM154
TMEM163
TNFAIP8L2
TNFRSF1A
TNFSF8
TOB2
TOLAZAMIDE
TOZASERTIB
TP53
TP53I3
TP53RK
TPK1
TRAF4
TRAP1
TREX1
TRIB1
TRIM32
TRIMETAZIDINE
TRIMETOZINE
TRIPELENNAMINE
TRPC5
TRRAP
TRYPTOPHAN
TSAI_VEGFA
TSC1
TSPAN4
TSPAN9
TUBA4A
TUL-XX025TFA
TXNRD1
TXNRD3
UBA52
UBE2Z
ULK3
UPB1
VAMP5
VDAC1
VDR
VICRIVIROC
VINPOCETINE
VORINOSTAT
VPS35
VRK3
W-5
WARFARIN
WIPF2
WNT7B
WRB
WYE-354
XIAP
XLOC_003782
XLOC_010102
XMD-1499
XRCC6
YAP1
YDJC
YM-976
YTHDF2
ZAFIRLUKAST
ZAP70
ZC3H12C
ZC3H4
ZFP161
ZM-39923
ZNF263
ZNF331
ZNF350
ZNF366
ZNF582
ZNF683
ZNF80
ZNHIT3
ZRSR2

### Sheet: E 
Supplementary Table 3E) Selection of the drugs proposed by at least 2 different databases based on downregulated genes in drug-resistant temporal lobe epilepsy patients with respect to controls.
Databases	Drugs
[Pharmomics] and [Pandrugs2]:	INFLIXIMAB
[Pharmomics] and [Pandrugs2]:	VEDOLIZUMAB
[Pharmomics] and [Pandrugs2]:	ARSENIC TRIOXIDE
[Pharmomics] and [Pandrugs2]:	LENALIDOMIDE
[Pharmomics] and [Pandrugs2]:	ETANERCEPT
[Pharmomics] and [Pandrugs2]:	RALOXIFENE
[Pharmomics] and [Pandrugs2]:	POMALIDOMIDE
[Pharmomics] and [DGIdb]:	RITUXIMAB
[Pharmomics] and [DGIdb]:	DECITABINE
[Pharmomics] and [CMap]:	VORINOSTAT
[Pandrugs2] and [DGIdb]:	ALPELISIB
[Pandrugs2] and [DGIdb]:	ENCORAFENIB
[Pandrugs2] and [DGIdb]:	PACLITAXEL
[Pandrugs2] and [DGIdb]:	THALIDOMIDE
[Pandrugs2] and [DGIdb]:	TRAMETINIB
[Pandrugs2] and [DGIdb]:	VANDETANIB
[Pandrugs2] and [DGIdb]:	PALBOCICLIB
[Pandrugs2] and [DGIdb]:	BEVACIZUMAB
[Pandrugs2] and [DGIdb]:	CETUXIMAB
[Pandrugs2] and [DGIdb]:	PANITUMUMAB
[Pandrugs2] and [DGIdb]:	TRASTUZUMAB
[Pandrugs2] and [DGIdb]:	TAMOXIFEN
[Pandrugs2] and [DGIdb]:	PAZOPANIB
[Pandrugs2] and [DGIdb]:	ERLOTINIB
[Pandrugs2] and [DGIdb]:	GEFITINIB
[Pandrugs2] and [DGIdb]:	LAPATINIB
[Pandrugs2] and [DGIdb]:	FLUOROURACIL
[Pandrugs2] and [DGIdb]:	CAPECITABINE
[Pandrugs2] and [DGIdb]:	CERITINIB
[Pandrugs2] and [DGIdb]:	OLAPARIB
[Pandrugs2] and [DGIdb]:	RUCAPARIB
[Pandrugs2] and [DGIdb]:	DASATINIB
[Pandrugs2] and [DGIdb]:	PONATINIB
[Pandrugs2] and [CMap]:	ALECTINIB
[Pandrugs2] and [CMap]:	FOSTAMATINIB
[Pandrugs2] and [CMap]:	DIGOXIN
[Pandrugs2] and [CMap]:	DANAZOL
[L1000CDS2] and [CMap]:	DIGITOXIN
[L1000CDS2] and [CMap]:	DIGOXIGENIN
[L1000CDS2] and [CMap]:	GITOXIGENIN
[L1000CDS2] and [CMap]:	CT-200783
[L1000CDS2] and [CMap]:	BRD-K03829970
[DGIdb] and [CMap]:	HYDROXYUREA
[Pharmomics] and [Pandrugs2] and [DGIdb]:	CARBOPLATIN
[Pharmomics] and [Pandrugs2] and [DGIdb]:	VEMURAFENIB
[Pharmomics] and [Pandrugs2] and [DGIdb]:	OXALIPLATIN
[Pharmomics] and [Pandrugs2] and [DGIdb]:	AFATINIB
[Pharmomics] and [Pandrugs2] and [DGIdb]:	SORAFENIB
[Pandrugs2] and [DGIdb] and [L1000CDS2]:	DABRAFENIB
[Pandrugs2] and [DGIdb] and [CMap]:	IMATINIB
[Pandrugs2] and [DGIdb] and [CMap]:	FULVESTRANT
[Pharmomics] and [Pandrugs2] and [DGIdb] and [CMap]:	DOCETAXEL

### Sheet: F 
Supplementary Table 3F) Characteristics of the drugs proposed by two different databases using downregulated genes in drug-resistant temporal lobe epilepsy patients with respect to controls.
DATABASES	Drug	Permeable BBB	Substrate of Pgp	PAINS	SMILES
[Pharmomics] and [Pandrugs2]:	ARSENIC TRIOXIDE	YES	-	-	O=[As]O[As]=O
[Pharmomics] and [Pandrugs2] and [DGIdb]:	VEMURAFENIB	NO	NO	NO	CCCS(=O)(=O)NC1=C(F)C(C(=O)C2=CNC3=NC=C(C=C23)C2=CC=C(Cl)C=C2)=C(F)C=C1
[Pharmomics] and [Pandrugs2] and [DGIdb]:	OXALIPLATIN	NO	YES	-	[H][N]1([H])[C@@H]2CCCC[C@H]2[N]([H])([H])[Pt]11OC(=O)C(=O)O1
[Pharmomics] and [Pandrugs2] and [DGIdb]:	AFATINIB	NO	YES	NO	CN(C)C\C=C\C(=O)NC1=C(O[C@H]2CCOC2)C=C2N=CN=C(NC3=CC(Cl)=C(F)C=C3)C2=C1
[Pharmomics] and [Pandrugs2] and [DGIdb]:	SORAFENIB	NO	NO	NO	CNC(=O)C1=NC=CC(OC2=CC=C(NC(=O)NC3=CC(=C(Cl)C=C3)C(F)(F)F)C=C2)=C1
[Pharmomics] and [Pandrugs2] and [DGIdb]:	CARBOPLATIN	YES	NO	-	[H][N]([H])([H])[Pt]1(OC(=O)C2(CCC2)C(=O)O1)[N]([H])([H])[H]
[Pharmomics] and [Pandrugs2]:	INFLIXIMAB	-	-	-	-
[Pharmomics] and [Pandrugs2]:	VEDOLIZUMAB	-	-	-	-
[Pharmomics] and [Pandrugs2]:	LENALIDOMIDE	NO	NO	NO	NC1=CC=CC2=C1CN(C1CCC(=O)NC1=O)C2=O
[Pharmomics] and [Pandrugs2]:	ETANERCEPT	-	-	-	-
[Pharmomics] and [Pandrugs2]:	RALOXIFENE	NO	YES	YES	OC1=CC=C(C=C1)C1=C(C(=O)C2=CC=C(OCCN3CCCCC3)C=C2)C2=C(S1)C=C(O)C=C2
[Pharmomics] and [Pandrugs2]:	POMALIDOMIDE	NO	NO	NO	NC1=CC=CC2=C1C(=O)N(C1CCC(=O)NC1=O)C2=O
[Pharmomics] and [DGIdb]:	RITUXIMAB	-	-	-	-
[Pharmomics] and [DGIdb]:	DECITABINE	NO	NO	NO	NC1=NC(=O)N(C=N1)[C@H]1C[C@H](O)[C@@H](CO)O1
[Pandrugs2] and [DGIdb]:	ALPELISIB	NO	YES	NO	CC1=C(SC(NC(=O)N2CCC[C@H]2C(N)=O)=N1)C1=CC(=NC=C1)C(C)(C)C(F)(F)F
[Pandrugs2] and [DGIdb]:	ENCORAFENIB	NO	YES	NO	COC(=O)N[C@@H](C)CNC1=NC=CC(=N1)C1=CN(N=C1C1=CC(Cl)=CC(NS(C)(=O)=O)=C1F)C(C)C
[Pandrugs2] and [DGIdb]:	PACLITAXEL	NO	YES	NO	[H][C@]12[C@H](OC(=O)C3=CC=CC=C3)[C@]3(O)C[C@H](OC(=O)[C@H](O)[C@@H](NC(=O)C4=CC=CC=C4)C4=CC=CC=C4)C(C)=C([C@@H](OC(C)=O)C(=O)[C@]1(C)[C@@H](O)C[C@H]1OC[C@@]21OC(C)=O)C3(C)C
[Pandrugs2] and [DGIdb]:	THALIDOMIDE	NO	NO	NO	O=C1N(C2CCC(=O)NC2=O)C(=O)C2=CC=CC=C12
[Pandrugs2] and [DGIdb]:	TRAMETINIB	NO	NO	NO	CN1C(=O)C(C)=C2N(C(=O)N(C3CC3)C(=O)C2=C1NC1=CC=C(I)C=C1F)C1=CC(NC(C)=O)=CC=C1
[Pandrugs2] and [DGIdb]:	VANDETANIB	YES	NO	NO	COC1=C(OCC2CCN(C)CC2)C=C2N=CN=C(NC3=C(F)C=C(Br)C=C3)C2=C1
[Pandrugs2] and [DGIdb]:	PALBOCICLIB	NO	YES	NO	CC(=O)C1=C(C)C2=CN=C(NC3=NC=C(C=C3)N3CCNCC3)N=C2N(C2CCCC2)C1=O
[Pandrugs2] and [DGIdb]:	BEVACIZUMAB	-	-	-	-
[Pandrugs2] and [DGIdb]:	CETUXIMAB	-	-	-	-
[Pandrugs2] and [DGIdb]:	PANITUMUMAB	-	-	-	-
[Pandrugs2] and [DGIdb]:	TRASTUZUMAB	-	-	-	-
[Pandrugs2] and [DGIdb]:	TAMOXIFEN	NO	YES	NO	CC\C(=C(/C1=CC=CC=C1)C1=CC=C(OCCN(C)C)C=C1)C1=CC=CC=C1
[Pandrugs2] and [DGIdb]:	PAZOPANIB	NO	NO	NO	CN(C1=CC2=NN(C)C(C)=C2C=C1)C1=CC=NC(NC2=CC=C(C)C(=C2)S(N)(=O)=O)=N1
[Pandrugs2] and [DGIdb]:	ERLOTINIB	YES	NO	NO	COCCOC1=CC2=C(C=C1OCCOC)C(NC1=CC(=CC=C1)C#C)=NC=N2
[Pandrugs2] and [DGIdb]:	GEFITINIB	YES	NO	NO	COC1=C(OCCCN2CCOCC2)C=C2C(NC3=CC(Cl)=C(F)C=C3)=NC=NC2=C1
[Pandrugs2] and [DGIdb]:	LAPATINIB	NO	NO	NO	CS(=O)(=O)CCNCC1=CC=C(O1)C1=CC2=C(C=C1)N=CN=C2NC1=CC(Cl)=C(OCC2=CC(F)=CC=C2)C=C1
[Pandrugs2] and [DGIdb]:	FLUOROURACIL	NO	NO	-	FC1=CNC(=O)NC1=O
[Pandrugs2] and [DGIdb]:	CAPECITABINE	NO	YES	NO	CCCCCOC(=O)NC1=NC(=O)N(C=C1F)[C@@H]1O[C@H](C)[C@@H](O)[C@H]1O
[Pandrugs2] and [DGIdb]:	CERITINIB	NO	YES	NO	CC(C)OC1=C(NC2=NC=C(Cl)C(N2)=NC2=CC=CC=C2S(=O)(=O)C(C)C)C=C(C)C(=C1)C1CCNCC1
[Pandrugs2] and [DGIdb]:	OLAPARIB	NO	YES	NO	FC1=CC=C(CC2=NNC(=O)C3=CC=CC=C23)C=C1C(=O)N1CCN(CC1)C(=O)C1CC1
[Pandrugs2] and [DGIdb]:	RUCAPARIB	YES	YES	NO	CNCC1=CC=C(C=C1)C1=C2CCNC(=O)C3=C2C(N1)=CC(F)=C3
[Pandrugs2] and [DGIdb]:	DASATINIB	NO	NO	NO	CC1=NC(NC2=NC=C(S2)C(=O)NC2=C(C)C=CC=C2Cl)=CC(=N1)N1CCN(CCO)CC1
[Pandrugs2] and [DGIdb]:	PONATINIB	YES	YES	NO	CN1CCN(CC2=CC=C(NC(=O)C3=CC(C#CC4=CN=C5C=CC=NN45)=C(C)C=C3)C=C2C(F)(F)F)CC1
[Pandrugs2] and [DGIdb] and [CMap]:	IMATINIB	NO	YES	NO	CN1CCN(CC2=CC=C(C=C2)C(=O)NC2=CC(NC3=NC=CC(=N3)C3=CN=CC=C3)=C(C)C=C2)CC1
[Pandrugs2] and [DGIdb] and [CMap]:	FULVESTRANT	NO	YES	NO	[H][C@@]12CC[C@H](O)[C@@]1(C)CC[C@]1([H])C3=CC=C(O)C=C3C[C@@H](CCCCCCCCCS(=O)CCCC(F)(F)C(F)(F)F)[C@@]21[H]
[Pandrugs2] and [CMap]:	ALECTINIB	YES	YES	NO	CCC1=CC2=C(C=C1N1CCC(CC1)N1CCOCC1)C(C)(C)C1=C(C3=CC=C(C=C3N1)C#N)C2=O
[Pandrugs2] and [CMap]:	FOSTAMATINIB	NO	YES	NO	COC1=CC(NC2=NC=C(F)C(NC3=NC4=C(OC(C)(C)C(=O)N4COP(O)(O)=O)C=C3)=N2)=CC(OC)=C1OC
[Pandrugs2] and [CMap]:	DIGOXIN	-	-	NO	[H][C@]12CC[C@]3([H])[C@]([H])(C[C@@H](O)[C@]4(C)[C@H](CC[C@]34O)C3=CC(=O)OC3)[C@@]1(C)CC[C@@H](C2)O[C@H]1C[C@H](O)[C@H](O[C@H]2C[C@H](O)[C@H](O[C@H]3C[C@H](O)[C@H](O)[C@@H](C)O3)[C@@H](C)O2)[C@@H](C)O1
[Pandrugs2] and [CMap]:	DANAZOL	YES	YES	NO	[H][C@@]12CC[C@@](O)(C#C)[C@@]1(C)CC[C@@]1([H])[C@@]2([H])CCC2=CC3=C(C[C@]12C)C=NO3
[Pharmomics] and [CMap]:	VORINOSTAT	NO	NO	NO	ONC(=O)CCCCCCC(=O)NC1=CC=CC=C1
[Pandrugs2] and [DGIdb] and [L1000CDS2]:	DABRAFENIB	NO	NO	NO	CC(C)(C)C1=NC(=C(S1)C1=NC(N)=NC=C1)C1=C(F)C(NS(=O)(=O)C2=C(F)C=CC=C2F)=CC=C1
[L1000CDS2] and [CMap]:	DIGITOXIN	NO	YES	NO	[H][C@@]1(CC[C@]2(O)[C@]3([H])CC[C@]4([H])C[C@H](CC[C@]4(C)[C@@]3([H])CC[C@]12C)O[C@H]1C[C@H](O)[C@H](O[C@H]2C[C@H](O)[C@H](O[C@H]3C[C@H](O)[C@H](O)[C@@H](C)O3)[C@@H](C)O2)[C@@H](C)O1)C1=CC(=O)OC1
[L1000CDS2] and [CMap]:	DIGOXIGENIN	NO	YES	NO	[H][C@@]1(CC[C@]2(O)[C@]3([H])CC[C@]4([H])C[C@@H](O)CC[C@]4(C)[C@@]3([H])C[C@@H](O)[C@]12C)C1=CC(=O)OC1
[L1000CDS2] and [CMap]:	GITOXIGENIN	-	-	-	-
[L1000CDS2] and [CMap]:	CT-200783	-	-	-	-
[L1000CDS2] and [CMap]:	BRD-K03829970	-	-	-	-
[DGIdb] and [CMap]:	HYDROXYUREA	NO	NO	-	NC(=O)NO
[Pharmomics] and [Pandrugs2] and [DGIdb] and [CMap]:	DOCETAXEL	NO	YES	NO	[H][C@@]1(C[C@@]2(O)[C@@H](OC(=O)C3=CC=CC=C3)[C@]3([H])[C@@]4(CO[C@@H]4C[C@H](O)[C@@]3(C)C(=O)[C@H](O)C(=C1C)C2(C)C)OC(C)=O)OC(=O)[C@H](O)[C@@H](NC(=O)OC(C)(C)C)C1=CC=CC=C1
