## Supplementary Table 4 for "“Transcriptomic Profiling Unveils Novel Therapeutic Options for Drug-Resistant Temporal Lobe Epilepsy”"

### Sheet: Hoja 1
Supplementary Table 4: Detailed information of the pharmacodynamics, pharmacokinetics and toxicological characteristics of drug candidates.
	Pharmacodynamics			Pharmacokinetics								Safety
Drug	Therapeutic indication	Target	Mechanism of action	GI absorption	BBB permeant	P-gp substrate	CYP1A2 inhibitor	CYP2C19 inhibitor	CYP2C9 inhibitor	CYP2D6 inhibitor	CYP3A4 inhibitor	Very Common Adverse Effects (Frequency >10%)
DANAZOL	Endometriosis and fibrocystic breast disease	Androgen receptor, Progesterone receptor, Estrogen receptor alpha	Inhibition of gonadal steroid synthesis, possibly by blocking the enzyme that cleaves the cholesterol side chain. Danazol prevents cAMP accumulation in granullosa and luteinizing cells in response to gonadotropin hormones. It also inhibits the cycle of FSH and LH	High	YES	YES	YES	NO	YES	NO	NO
RUCAPARIB	Recurrent epithelial ovarian, fallopian tube, or primary peritoneal cancer that respond to platin chemotherapy as the first line of treatment	Poly [ADP-ribose] polymerase 1, 2 and 3	Activation of DNA damage response pathways, such as base excision repair, and facilitating DNA repair	High	YES	YES	YES	NO	NO	YES	YES	Anaemia, thrombocytopenia, leukopenia, neutropenia, decreased apetite, elevated creatinin, hypercholeresterolaemia, dizziness, dysgeusia, dyspnoea, increased alanine aminotransferase, Increased aspartate aminotransferase , fatigue, pyrexia, photosensibility, nausea, vomiting, diarrhoea, dyspepsia, abdominal pain, photosensitivity reaction, rash
PANOBINOSTAT	Multiple myeloma	Histone deacetylase	Deacetylase (DAC) inhibitor. Panobinostat's antitumor activity may be due to epigenetic modulation of gene expression and inhibition of protein metabolism.	High	YES	YES	YES	NO	NO	YES	NO	Upper respiratory infections, pneumonia, pancytopenia, thrombocytopenia, anaemia, leukopenia, neutropenia, lymphopenia, hyponatremia, hypokalaemia, hypophosphataemia, decreased apetite, insomnia, headache, dizziness, hypotension, cough, dyspnoea, dyspepsia, diarrhoea, nausea, vomiting, abdominal pain, fatigue, asthenia, pyrexia, oedema peripheral
ERLOTINIB	Locally advanced or metastatic non-small cell lung cancer or metastatic pancreatic cancer	Epidermal growth factor receptor	Inhibition of the intracellular phosphorylation of epidermal growth factor receptor	High	YES	NO	YES	YES	YES	YES	YES	Infection, anorexia, weight decreased, depression, neuropathy, headache, keratoconjunctivitis sicca, dyspnoea, cough, diarrhoea, nausea, vomiting, stomatitis, abdominal pain, dyspepsia, flatulence, liver function test abnormalities, rash, pruritus, Steven-Johnson syndrome/ Toxic epidermal necrolysis, fatigue, pyrecia, rigor
PONATINIB	Chronic phase, accelerated phase, or blast phase chronic myeloid leukemia	BCR-ABL and mutant forms of the ABL kinase	Multi-target kinase inhibitor	High	YES	YES	NO	YES	YES	YES	NO	Upper respiratory infections, anaemia, platelet count decreased, neutrophil count decreased, decreased appetite, insomnia, headache, dizziness, hypertension, dyspnoea, cough, abdominal pain, diarrhoea, vomiting, constipation, nausea, lipase increased, alanine aminotransferase increased, aspartate aminotransferase increased, rash, dry skin, pruritus, bone pain, arthralgia, myalgia, pain in an extr…
ALECTINIB	Anaplastic lymphoma kinase (ALK)-positive, metastatic non-small cell lung cancer	ALK tyrosine kinase receptor	Selectively inhibits the activity of anaplastic lymphoma kinase (ALK) tyrosine kinase	High	YES	YES	NO	YES	YES	NO	NO	Anaemia, vision disorder, bradycardia, diarrhoea, vomiting, constipation, nausea, alanine aminotransferase increased, aspartate aminotransferase increased, increased bilirubin, rash, photpsensitivity, myalgia, increased blood creatine phosphokinase, oedema.
CARBOPLATIN	Advanced epithelial ovarian cancer, small lung cancer	DNA	Binding alkyl groups to the nucleotides, leading to the formation of monoadducts, and DNA fragmenting when repair enzymes attempt to correct the error.	High	YES	NO	YES	NO	NO	NO	NO	Thrombocytopenia, neutropenia, leukopenia, anaemia, vomiting, nausea, abdominal pain, Creatinine renal clearance, decreased, blood urea increased, blood alkaline phosphatase, increased, aspartate, aminotransferase increased, liver function test abnormal, blood sodium decreased, blood potassium decreased, blood calcium decreased, blood magnesium decreased.
COBIMETINIB	Unresectable or metastatic melanoma with a BRAF V600 mutation	Mitogen-activated protein kinase kinase 1	Reversible allosteric inhibitor of mitogen-activated protein kinase (MAPK)/extracellular signal-regulated kinase 1 (MEK1) and MEK2.	High	YES	YES	YES	NO	NO	YES	YES	Anaemia, serious retinopathy, blurred vision, hypertension, haemorrhage, diarrhoea, nausea, vomiting, photosensitivity, rash, maculopapular rash, dermatitis acneiform, hyperkeratosis, pyrexia, chills, blood creatinin phosphokinase increased, alanine aminotransferase, aspartate aminotransferase increased, GammaGlutamyltransferase increased, blood alkaline phosphatase increased
GEFITINIB	Locally advanced or metastatic non-small cell lung cancer with activating mutations of EGFR-TK	Epidermal growth factor receptor	Inhibition of the epidermal growth factor receptor (EGFR) tyrosine kinase that binds to the adenosine triphosphate (ATP)-binding site of the enzyme	High	YES	NO	NO	YES	YES	YES	YES	Anorexia, diarrhea, vomiting, nausea, mild stomatitis, Elevations in alanine aminotransferase, mainly mild to moderate, skin reactions, asthenia.
MELPHALAN	Multiple myeloma, malignant lymphoma (Hodgkin, non-Hodgkin lymphoma), acute lymphoblastic and myeloblastic leukemia, childhood neuroblastoma, ovarian cancer, mammary adenocarcinom	DNA	Blocking of the separation and replication of DNA	High	YES	NO	NO	NO	NO	NO	NO	Myelosuppression leading to neutropenia, thrombocytopenia and anaemia, acute graft versus host disease, chronic graft versus host disease, alopecia after high dose.
VANDETANIB	Aggressive and symptomatic Rearranged during Transfection mutant medullary thyroid cancer in patients with unresectable locally advanced or metastatic disease.	Vascular endothelial growth factor 2 / Epidermal growth factor receptor / REarranged during Transfection tyrosine kinases	Vandetanib inhibits VEGF-stimulated endothelial cell migration, proliferation, survival and new blood vessel formation in in vitro models of angiogenesis. In addition, vandetanib inhibits epidermal growth factor (EGF)-stimulated EGF receptor tyrosine kinase in tumour cells and endothelial cells	High	YES	NO	YES	YES	YES	YES	NO	Nasopharyngitis, bronchitis, upper respiratory tract infections, urinary tract infections, decreased appetite, hypocalcaemia, insomnia, depression, headache, paraesthesia, dysaesthesia, dizziness, vision blurred, corneal structural change (including corneal deposits and corneal opacity, prolongation of ECG QTc interval, hypertension, abdominal pain, diarrhoea, nausea, vomiting, dyspepsia, photose…
